# SARSeq, a robust and highly multiplexed NGS assay for parallel detection of SARS-CoV2 and other respiratory infections

**DOI:** 10.1101/2020.10.28.20217778

**Authors:** Ramesh Yelagandula, Aleksandr Bykov, Alexander Vogt, Robert Heinen, Ezgi Özkan, Marcus Martin Strobl, Juliane Christina Baar, Kristina Uzunova, Bence Hajdusits, Darja Kordic, Erna Suljic, Amina Kurtovic-Kozaric, Sebija Izetbegovic, Justine Schaefer, Peter Hufnagl, Alexander Zoufaly, Tamara Seitz, VCDI, Manuela Födinger, Franz Allerberger, Alexander Stark, Luisa Cochella, Ulrich Elling

## Abstract

During a pandemic, mitigation as well as protection of system-critical or vulnerable institutions requires massively parallel, yet cost-effective testing to monitor the spread of agents such as the current SARS-CoV2 virus. Here we present SARSeq, *saliva analysis by RNA sequencing*, as an approach to monitor presence of SARS-CoV2 and other respiratory viruses performed on tens of thousands of samples in parallel. SARSeq is based on next generation sequencing of multiple amplicons generated in parallel in a multiplexed RT-PCR reaction. It relies on a two-dimensional unique dual indexing strategy using four indices in total, for unambiguous and scalable assignment of reads to individual samples. We calibrated this method using dilutions of synthetic RNA and virions to show sensitivity down to a few molecules, and applied it to hundreds of patient samples validating robust performance across various sample types. Double blinded benchmarking to gold-standard quantitative RT-PCR performed in a clinical setting and a human diagnostics laboratory showed robust performance up to a Ct of 36. The false positive rate, likely due to cross contamination during sample pipetting, was estimated at 0.04-0.1%. In addition to SARS-CoV2, SARSeq detects Influenza A and B viruses as well as human rhinovirus and can be easily expanded to include detection of other pathogens. In sum, SARSeq is an ideal platform for differential diagnostic of respiratory diseases at a scale, as is required during a pandemic.
