## Supplementary material for "SARSeq, a robust and highly multiplexed NGS assay for parallel detection of SARS-CoV2 and other respiratory infections": Suppl. Table 2 - Pipetting scheme

### Sheet: 1. Sample prep
1. Gargle Preparation
					check here
heat block to 95˚
collect HBSS and QE or prepared samples
gargle if needed
add 1/100 1M DTT to gargle, close lid, invert several times
incubate 10 min at RT
vortex QE aliquot for 30 sec
add Gargle to QE 1:1, immediately mix very well
optional: incubate 10 min at RT
incubate 5 min at 95˚
put samples on ice
optional: add synthetic template
> Sample ready

### Sheet: 2. RT reaction
2. RT reaction
						check here
		Per reaction	1000	enter number of reactions here
Nuclease free	H2O	13.8	13800
10X	RT buffer	2.5	2500
	RT primer mix	2	2000							RT primer mix		Per reaction	110	enter number of reactions here
25 mM	dNTPs	0.5	500							H2O		1.25	137.5	ul
	1M DTT	0.1	100						100um	random hexamers		0.25	27.5	ul
									100um	N1 specific primer 1		0.25	27.5	ul
	mix well by pipetting 10X								100um	N3 specific primer 2		0.25	27.5	ul
Takara	RNAse Inh.	0.5	500							sum		2	220	ul
Thermo	SS III	0.5	500
10,000copies/ul Stock	1000 cp./20ul Ribo spike-in	0.1	100
	sum	20	20000
	mix well by pipetting 10X, distribute into PCR plates
	add 5 ul of sample per reaction well
	RT program in PCR machine:
	25˚	5 min
	55˚	15 min
	95˚	3 min
	12˚	for ever
	do not take out before! - plastic gets deformed if removed hot

### Sheet: 3. PCR1
3. PCR1
								check here if you feel confident
	PCR primer mix		each well:	5	ul
	(Ribo, N1 and N3 provided in 96-well plates)
	distribute the set of 96 primer mixes to each plate that underwent RT
	(for barcoding every reaction)
	Alternatively, pre-mix primers and PCR top-up mix and add both together to the RT reactions
					Prepared in two batches
					1000	enter number of reactions here
Nuclease free	H2O			16.43	16430
10X	PCR top up buffer			2.5	2500
100 mM(NEB)	dUTP			0.07	70
Promega	Hot start Taq			0.5	500
NEB	UDG			0.5	500
	sum			20
	mix well by pipetting 10X, distribute into PCR plates
	MIX 5ul PRIMERS AND 20 TOP UP MIX/reaction
	ADD 25ul per RT reaction
	optional: add primers and mix seperately
	PCR program in PCR machine:
	30˚	10min
	95˚	3 min
	95˚	20 sec
	58˚	30 sec
	72˚	20 sec
	GOTO 3	44X
	72˚	2 min
	12˚	for ever

### Sheet: 4.Pooling and exostar treatment
4. PCR pooling and processing
All samples from each plate are pooled into one tube using plastic reservoirs. 20ul from each well is taken for pooling.
Pooled samples are transferred to a new 96-well plate or a PCR strip if fewer plates are processed
Exostar treatment to digest left-over primers and dNTPs
Pooled sample	5ul
Illustra exostar	2ul
	mix well by pipetting 10X
	Incubation
	37˚	30 min
	80˚	15 min
	12˚	for ever

### Sheet: 5. PCR2
5. "Sequencing-ready" PCR
							check here if you really did it
			Per reaction	3	enter number of reactions here
	H2O		31.43	94.29
10X	Standard PCR Buffer 2		5	15
25mM	dNTPs		0.5	1.5
100mM	dUTP		0.07	0.21
	mix 10X up and down
	add TAQ		0.5	1.5
	mix 10X up and down
	add to plate:		37.5
	NGS primer mix		10
	Standard i5/i7 combinations provided in 96-well plates from NEB, Illumina or others
	Exostar treated Sample		2.5
	Sum:		50	150
		PCR program
		95˚	3 min
		95˚	20 sec
		65˚	30 sec
		72˚	30 sec
		GOTO 2	7X
		72˚	2 min
		12˚	for ever

### Sheet: 6. NGS Sample prep
6. Sample Prep for NGS
Gel purification:
	Optional: run analytical gel to confirm successful amplification for all samples
	Pool all samples equimolar, we typically pool 20ul per sample/plate
	Run agarose gel and excise band at around 250bp
	Gel purification using spin columns, we use e.g. Qiagen kit
Quantification:
	In order to ensure fast turnaround, the preparation of libraries for Illumina sequencing was optimized empirically. In the first four sequencing runs, standard quality control of the library, including Qubit measurement, a size
	analysis and qPCR, was performed. A correlation between the concentration measurement by Qubit and the qPCR was detected. In every case the molarity determined by qPCR was 10x higher than the concentration measured by
	Qubit. Thus, we can omit the size analysis and the qPCR, which are both time consuming. Eventually the library concentration is determined by 3 independent Qubit measurements, the obtained value in ng/ul is multiplied by
	10 and used as the molarity of the sample in nanomolar. This procedure enables us to start the sequencer within a 15 min time frame after receiving the sequencing library. Final preparation of the sequencing run happens
	according to Illuminas guidelines, including denaturation of the sample, neutralization and final dilution for sequencing.
Sequencer loading:
	Depending on the sequencer type, the following concentrations were used for sequencing:
	MiSeq V2 chemistry: 10 pM, MiSeq V3 chemistry: 15 pM NextSeq550 high output: 2.2 pM, NextSeq550 medium output: 1.3 pM. In every sequencing run 10 % of PhiX library were spiked-in to increase complexity.
	To avoid contaminations with barcodes from previous sequencing runs, the sequencers were washed with bleach according to Illuminas guidelines before every run.
		v2
	read 1	103
	index	9
	index	9
	read 2	45
	irgendeinen index angeben

### Sheet: Myseq sample sheet
[Header]
IEMFileVersion	4
Experiment Name	COVID-TEST
Date	2020-10-07
Workflow	GenerateFASTQ
Application	FASTQ Only
Assay	TruSeq HT
Description
Chemistry	Amplicon
[Reads]
103
45
[Settings]
ReverseComplement	0
[Data]
Sample_ID	Sample_Name	Sample_Plate	Sample_Well	I7_Index_ID	index	I5_Index_ID	index2	Sample_Project	Description
COVID-T				D701	NNNNNNNNN	D501	NNNNNNNNN
